# Pertussis upsurge, age shift and vaccine escape post-COVID-19 caused by *ptxP3* macrolide-resistant *Bordetella pertussis* MT28 clone in China: a genomic epidemiology study

**DOI:** 10.1101/2024.04.16.24305932

**Authors:** Pan Fu, Gangfen Yan, Yijia Li, Li Xie, Yuehua Ke, Shuxiang Qiu, Shuang Wu, Xiaolu Shi, Jie Qin, Jinlan Zhou, Guoping Lu, Chao Yang, Chuanqing Wang

## Abstract

**Background:** The upsurge of pertussis post-COVID-19 and expansion of macrolide-resistant *Bordetella pertussis* (MRBP) pose significant public health challenges worldwide. China has experienced notable pertussis upsurge post-COVID-19, alongside an age shift to older children, vaccine escape and a notable rise in MRBP prevalence. We describe the genomic epidemiological investigation of these events.
