## Supplementary 1 for "Pertussis upsurge, age shift and vaccine escape post-COVID-19 caused by *ptxP3* macrolide-resistant *Bordetella pertussis* MT28 clone in China: a genomic epidemiology study"

### Sheet: table
Supplementary table 1: Metadata information of 712 Shanghai strains.
StrainID	Lineage	23S rRNA A2047G	ptxP	ptxA	ptxB	ptxC	ptxD	ptxE	fhaB	fim2	fim3	bapC	brkA	prn	tcfA	vag8	Accession number
SH524	MR-MT28	A	3	1	1	2	1	4	1	1	1	1	1	150	2	4	SRR27796208
SH530	MR-MT28	G	3	1	1	2	1	4	1	1	1	1	1	150	2	4	SRR27796207
SH534	MR-MT28	G	3	1	1	2	1	4	1	1	1	1	1	150	2	4	SRR27796206
SH536	MR-MT28	G	3	1	1	2	1	4	1	1	1	1	1	150	2	4	SRR27796205
SH538	MR-MT28	G	3	1	1	2	1	4	1	1	1	1	1	150	2	4	SRR27796204
SH539	MR-MT28	G	3	1	1	2	1	4	1	1	1	1	1	150	2	4	SRR27796203
SH540	MR-MT28	G	3	1	1	2	1	4	1	1	1	1	1	150	2	4	SRR27796202
SH541	MR-MT28	G	3	1	1	2	1	4	1	1	1	1	1	PRN-deficient	2	4	SRR27796199
SH542	MR-MT28	G	3	1	1	2	1	4	1	1	1	1	1	150	2	4	SRR27796198
SH549	MR-MT28	G	3	1	1	2	1	4	1	1	1	1	1	150	2	4	SRR27796344
SH554	MR-MT28	G	3	1	1	2	1	4	1	1	1	1	1	150	2	4	SRR27796197
SH561	MR-MT28	G	3	1	1	2	1	4	1	1	1	1	1	150	2	4	SRR27796196
SH607	MR-MT28	G	3	1	1	2	1	4	1	1	1	1	1	150	2	4	SRR27796195
SH619	MR-MT28	G	3	1	1	2	1	4	1	1	1	1	1	150	2	4	SRR27796194
SH620	MR-MT28	G	3	1	1	2	1	4	1	1	1	1	1	150	2	4	SRR27796193
SH621	MR-MT28	G	3	1	1	2	1	4	1	1	1	1	1	150	2	4	SRR27796192
SH622	MR-MT28	G	3	1	1	2	1	4	1	1	1	1	1	150	2	4	SRR27796191
SH623	MR-MT28	G	3	1	1	2	1	4	1	1	1	1	1	150	2	4	SRR27796343
SH624	MR-MT28	G	3	1	1	2	1	4	1	1	1	1	1	150	2	4	SRR27796190
SH625	MR-MT28	G	3	1	1	2	1	4	1	1	1	1	1	150	2	4	SRR27796188
SH626	MR-MT28	G	3	1	1	2	1	4	1	1	1	1	1	150	2	4	SRR27796187
SH633	MR-MT28	G	3	1	1	2	1	4	1	1	1	1	1	150	2	4	SRR27796186
SH636	MR-MT28	G	3	1	1	2	1	4	1	1	1	1	1	PRN-deficient	2	4	SRR27796342
SH637	MR-MT28	G	3	1	1	2	1	4	1	1	1	1	1	150	2	4	SRR27796185
SH641	MR-MT28	G	3	1	1	2	1	4	1	1	1	1	1	PRN-deficient	2	4	SRR27796184
SH643	MR-MT28	G	3	1	1	2	1	4	1	1	1	1	1	150	2	4	SRR27796183
SH644	MR-MT28	G	3	1	1	2	1	4	1	1	1	1	1	150	2	4	SRR27796182
SH645	MR-MT28	G	3	1	1	2	1	4	1	1	1	1	1	150	2	4	SRR27796181
SH647	MR-MT28	G	3	1	1	2	1	4	1	1	1	1	1	150	2	4	SRR27796180
SH648	MR-MT28	G	3	1	1	2	1	4	1	1	1	1	1	150	2	4	SRR27796179
SH650	MR-MT28	G	3	1	1	2	1	4	1	1	1	1	1	150	2	4	SRR27796177
SH651	MR-MT28	G	3	1	1	2	1	4	1	1	1	1	1	PRN-deficient	2	4	SRR27796176
SH652	MR-MT28	G	3	1	1	2	1	4	1	1	1	1	1	150	2	4	SRR27796175
SH655	MR-MT28	G	3	1	1	2	1	4	1	1	1	1	1	150	2	4	SRR27796416
SH656	MR-MT28	G	3	1	1	2	1	4	1	1	1	1	1	150	2	4	SRR27796415
SH657	MR-MT28	G	3	1	1	2	1	4	1	1	1	1	1	150	2	4	SRR27796414
SH658	MR-MT28	G	3	1	1	2	1	4	1	1	1	1	1	150	2	4	SRR27796413
SH661	MR-MT28	G	3	1	1	2	1	4	1	1	1	1	1	150	2	4	SRR27796412
SH663	MR-MT28	G	3	1	1	2	1	4	1	1	1	1	1	PRN-deficient	2	4	SRR27796411
SH664	MR-MT28	G	3	1	1	2	1	4	1	1	1	1	1	150	2	4	SRR27796410
SH673	MR-MT28	G	3	1	1	2	1	4	1	1	1	1	1	PRN-deficient	2	4	SRR27796408
SH676	MR-MT28	G	3	1	1	2	1	4	1	1	1	1	1	150	2	4	SRR27796407
SH678	MR-MT28	G	3	1	1	2	1	4	1	1	1	1	1	150	2	4	SRR27796406
SH682	MR-MT28	G	3	1	1	2	1	4	1	1	1	1	1	150	2	4	SRR27796405
SH683	MR-MT28	G	3	1	1	2	1	4	1	1	1	1	1	150	2	4	SRR27796404
SH684	MR-MT28	G	3	1	1	2	1	4	1	1	1	1	1	150	2	4	SRR27796403
SH687	MR-MT28	G	3	1	1	2	1	4	1	1	1	1	1	150	2	4	SRR27796402
SH688	MR-MT28	G	3	1	1	2	1	4	1	1	1	1	1	PRN-deficient	2	4	SRR27796401
SH689	MR-MT28	G	3	1	1	2	1	4	1	1	1	1	1	PRN-deficient	2	4	SRR27796400
SH690	MR-MT28	G	3	1	1	2	1	4	1	1	1	1	1	150	2	4	SRR27796399
SH692	MR-MT28	G	3	1	1	2	1	4	1	1	1	1	1	150	2	4	SRR27796397
SH693	MR-MT28	G	3	1	1	2	1	4	1	1	1	1	1	PRN-deficient	2	4	SRR27796396
SH695	MR-MT28	G	3	1	1	2	1	4	1	1	1	1	1	150	2	4	SRR27796395
SH696	MR-MT28	G	3	1	1	2	1	4	1	1	1	1	1	150	2	4	SRR27796394
SH697	MR-MT28	G	3	1	1	2	1	4	1	1	1	1	1	PRN-deficient	2	4	SRR27796393
SH698	MR-MT28	G	3	1	1	2	1	4	1	1	1	1	1	PRN-deficient	2	4	SRR27796392
SH699	MR-MT28	G	3	1	1	2	1	4	1	1	1	1	1	150	2	4	SRR27796391
SH700	MR-MT28	G	3	1	1	2	1	4	1	1	1	1	1	PRN-deficient	2	4	SRR27796390
SH702	MR-MT28	G	3	1	1	2	1	4	1	1	1	1	1	150	2	4	SRR27796341
SH704	MR-MT28	G	3	1	1	2	1	4	1	1	1	1	1	150	2	4	SRR27796389
SH705	MR-MT28	G	3	1	1	2	1	4	1	1	1	1	1	150	2	4	SRR27796388
SH706	MR-MT28	G	3	1	1	2	1	4	1	1	1	1	1	150	2	4	SRR27796386
SH707	MR-MT28	G	3	1	1	2	1	4	1	1	1	1	1	150	2	4	SRR27796385
SH708	MR-MT28	G	3	1	1	2	1	4	1	1	1	1	1	150	2	4	SRR27796384
SH709	MR-MT28	G	3	1	1	2	1	4	1	1	1	1	1	150	2	4	SRR27796383
SH710	MR-MT28	G	3	1	1	2	1	4	1	1	1	1	1	PRN-deficient	2	4	SRR27796382
SH711	MR-MT28	G	3	1	1	2	1	4	1	1	1	1	1	150	2	4	SRR27796381
SH713	MR-MT28	G	3	1	1	2	1	4	1	1	1	1	1	150	2	4	SRR27796174
SH714	MR-MT28	G	3	1	1	2	1	4	1	1	1	1	1	PRN-deficient	2	4	SRR27796173
SH715	MR-MT28	G	3	1	1	2	1	4	1	1	1	1	1	150	2	4	SRR27796172
SH716	MR-MT28	G	3	1	1	2	1	4	1	1	1	1	1	150	2	4	SRR27796171
SH717	MR-MT28	G	3	1	1	2	1	4	1	1	1	1	1	150	2	4	SRR27796169
SH721	MR-MT28	G	3	1	1	2	1	4	1	1	1	1	1	150	2	4	SRR27796168
SH722	MR-MT28	G	3	1	1	2	1	4	1	1	1	1	1	PRN-deficient	2	4	SRR27796167
SH723	MR-MT28	G	3	1	1	2	1	4	1	1	1	1	1	150	2	4	SRR27796166
SH724	MR-MT28	G	3	1	1	2	1	4	1	1	1	1	1	150	2	4	SRR27796165
SH725	MR-MT28	G	3	1	1	2	1	4	1	1	1	1	1	PRN-deficient	2	4	SRR27796164
SH728	MR-MT28	G	3	1	1	2	1	4	1	1	1	1	1	150	2	4	SRR27796163
SH729	MR-MT28	G	3	1	1	2	1	4	1	1	1	1	1	PRN-deficient	2	4	SRR27796162
SH730	MR-MT28	G	3	1	1	2	1	4	1	1	1	1	1	PRN-deficient	2	4	SRR27796161
SH731	MR-MT28	G	3	1	1	2	1	4	1	1	1	1	1	150	2	4	SRR27796160
SH732	MR-MT28	G	3	1	1	2	1	4	1	1	1	1	1	PRN-deficient	2	4	SRR27796158
SH733	MR-MT28	G	3	1	1	2	1	4	1	1	1	1	1	150	2	4	SRR27796340
SH734	MR-MT28	G	3	1	1	2	1	4	1	1	1	1	1	150	2	4	SRR27796157
SH736	MR-MT28	G	3	1	1	2	1	4	1	1	1	1	1	150	2	4	SRR27796156
SH737	MR-MT28	G	3	1	1	2	1	4	1	1	1	1	1	150	2	4	SRR27796155
SH738	MR-MT28	G	3	1	1	2	1	4	1	1	1	1	1	150	2	4	SRR27796154
SH739	MR-MT28	G	3	1	1	2	1	4	1	1	1	1	1	150	2	4	SRR27796153
SH740	MR-MT28	G	3	1	1	2	1	4	1	1	1	1	1	PRN-deficient	2	4	SRR27796152
SH741	MR-MT28	G	3	1	1	2	1	4	1	1	1	1	1	PRN-deficient	2	4	SRR27796151
SH743	MR-MT28	G	3	1	1	2	1	4	1	1	1	1	1	150	2	4	SRR27796150
SH744	MR-MT28	G	3	1	1	2	1	4	1	1	1	1	1	150	2	4	SRR27796149
SH745	MR-MT28	G	3	1	1	2	1	4	1	1	1	1	1	150	2	4	SRR27796147
SH752	MR-MT28	G	3	1	1	2	1	4	1	1	1	1	1	150	2	4	SRR27796146
SH753	MR-MT28	G	3	1	1	2	1	4	1	1	1	1	1	150	2	4	SRR27796145
SH754	MR-MT28	G	3	1	1	2	1	4	1	1	1	1	1	150	2	4	SRR27796144
SHBP1000	MR-MT28	G	3	1	1	2	1	4	1	1	1	1	1	PRN-deficient	2	4	SRR28622239
SHBP1003	MR-MT28	G	3	1	1	2	1	4	1	1	1	1	1	150	2	4	SRR28622238
SHBP1009	MR-MT28	G	3	1	1	2	1	4	1	1	1	1	1	PRN-deficient	2	4	SRR28622191
SHBP1013	MR-MT28	G	3	1	1	2	1	4	1	1	1	1	1	150	2	4	SRR28622180
SHBP1016	MR-MT28	G	3	1	1	2	1	4	1	1	1	1	1	PRN-deficient	2	4	SRR28622169
SHBP1021	MR-MT28	G	3	1	1	2	1	4	1	1	1	1	1	150	2	4	SRR28622230
SHBP1023	MR-MT28	G	3	1	1	2	1	4	1	1	1	1	1	150	2	4	SRR28622219
SHBP1027	MR-MT28	G	3	1	1	2	1	4	1	1	1	1	1	150	2	4	SRR28622208
SHBP1029	MR-MT28	G	3	1	1	2	1	4	1	1	1	1	1	150	2	4	SRR28622161
SHBP1033	MR-MT28	G	3	1	1	2	1	4	1	1	1	1	1	150	2	4	SRR28622156
SHBP1037	MR-MT28	G	3	1	1	2	1	4	1	1	1	1	1	PRN-deficient	2	4	SRR28622237
SHBP1042	MR-MT28	G	3	1	1	2	1	4	1	1	1	1	1	PRN-deficient	2	4	SRR28622236
SHBP1049	MR-MT28	G	3	1	1	2	1	4	1	1	1	1	1	150	2	4	SRR28622199
SHBP1053	MR-MT28	G	3	1	1	2	1	4	1	1	1	1	1	150	2	4	SRR28622198
SHBP1060	MR-MT28	G	3	1	1	2	1	4	1	1	1	1	1	PRN-deficient	2	4	SRR28622197
SHBP1064	MR-MT28	G	3	1	1	2	1	4	1	1	1	1	1	150	2	4	SRR28622196
SHBP1068	MR-MT28	G	3	1	1	2	1	4	1	1	1	1	1	PRN-deficient	2	4	SRR28622195
SHBP1073	MR-MT28	G	3	1	1	2	1	4	1	1	1	1	1	PRN-deficient	2	4	SRR28622194
SHBP1079	MR-MT28	G	3	1	1	2	1	4	1	1	1	1	1	150	2	4	SRR28622193
SHBP1080	MR-MT28	G	3	1	1	2	1	4	1	1	1	1	1	150	2	4	SRR28622192
SHBP1085	MR-MT28	G	3	1	1	2	1	4	1	1	1	1	1	150	2	4	SRR28622190
SHBP1091	MR-MT28	G	3	1	1	2	1	4	1	1	1	1	1	PRN-deficient	2	4	SRR28622189
SHBP1098	MR-MT28	G	3	1	1	2	1	4	1	1	1	1	1	150	2	4	SRR28622188
SHBP1107	MR-MT28	G	3	1	1	2	1	4	1	1	1	1	1	150	2	4	SRR28622187
SHBP1125	MR-MT28	G	3	1	1	2	1	4	1	1	1	1	1	150	2	4	SRR28622186
SHBP1136	MR-MT28	G	3	1	1	2	1	4	1	1	1	1	1	PRN-deficient	2	4	SRR28622185
SHBP1145	MR-MT28	G	3	1	1	2	1	4	1	1	1	1	1	150	2	4	SRR28622184
SHBP1150	MR-MT28	G	3	1	1	2	1	4	1	1	1	1	1	150	2	4	SRR28622183
SHBP1153	MR-MT28	G	3	1	1	2	1	4	1	1	1	1	1	150	2	4	SRR28622182
SHBP1158	MR-MT28	G	3	1	1	2	1	4	1	1	1	1	1	150	2	4	SRR28622181
SHBP1174	MR-MT28	G	3	1	1	2	1	4	1	1	1	1	1	150	2	4	SRR28622179
SHBP1178	MR-MT28	G	3	1	1	2	1	4	1	1	1	1	1	150	2	4	SRR28622178
SHBP1191	MR-MT28	G	3	1	1	2	1	4	1	1	1	1	1	150	2	4	SRR28622177
SHBP1199	MR-MT28	G	3	1	1	2	1	4	1	1	1	1	1	150	2	4	SRR28622176
SHBP1200	MR-MT28	G	3	1	1	2	1	4	1	1	1	1	1	150	2	4	SRR28622175
SHBP1209	MR-MT28	G	3	1	1	2	1	4	1	1	1	1	1	150	2	4	SRR28622174
SHBP1213	MR-MT28	G	3	1	1	2	1	4	1	1	1	1	1	150	2	4	SRR28622173
SHBP1217	MR-MT28	G	3	1	1	2	1	4	1	1	1	1	1	150	2	4	SRR28622172
SHBP1221	MR-MT28	G	3	1	1	2	1	4	1	1	1	1	1	150	2	4	SRR28622171
SHBP1225	MR-MT28	G	3	1	1	2	1	4	1	1	1	1	1	PRN-deficient	2	4	SRR28622170
SHBP1229	MR-MT28	G	3	1	1	2	1	4	1	1	1	1	1	150	2	4	SRR28622168
SHBP1233	MR-MT28	G	3	1	1	2	1	4	1	1	1	1	1	150	2	4	SRR28622167
SHBP1237	MR-MT28	G	3	1	1	2	1	4	1	1	1	1	1	150	2	4	SRR28622166
SHBP1241	MR-MT28	G	3	1	1	2	1	4	1	1	1	1	1	150	2	4	SRR28622165
SHBP1245	MR-MT28	G	3	1	1	2	1	4	1	1	1	1	1	150	2	4	SRR28622164
SHBP1250	MR-MT28	G	3	1	1	2	1	4	1	1	1	1	1	150	2	4	SRR28622235
SHBP1256	MR-MT28	G	3	1	1	2	1	4	1	1	1	1	1	PRN-deficient	2	4	SRR28622234
SHBP1259	MR-MT28	G	3	1	1	2	1	4	1	1	1	1	1	150	2	4	SRR28622233
SHBP1260	MR-MT28	G	3	1	1	2	1	4	1	1	1	1	1	PRN-deficient	2	4	SRR28622232
SHBP820	MR-MT28	G	3	1	1	2	1	4	1	1	1	1	1	150	2	4	SRR28622231
SHBP825	MR-MT28	G	3	1	1	2	1	4	1	1	1	1	1	150	2	4	SRR28622229
SHBP831	MR-MT28	G	3	1	1	2	1	4	1	1	1	1	1	150	2	4	SRR28622228
SHBP833	MR-MT28	G	3	1	1	2	1	4	1	1	1	1	1	150	2	4	SRR28622227
SHBP839	MR-MT28	G	3	1	1	2	1	4	1	1	1	1	1	PRN-deficient	2	4	SRR28622226
SHBP843	MR-MT28	G	3	1	1	2	1	4	1	1	1	1	1	150	2	4	SRR28622225
SHBP847	MR-MT28	G	3	1	1	2	1	4	1	1	1	1	1	150	2	4	SRR28622224
SHBP859	MR-MT28	G	3	1	1	2	1	4	1	1	1	1	1	PRN-deficient	2	4	SRR28622223
SHBP864	MR-MT28	G	3	1	1	2	1	4	1	1	1	1	1	150	2	4	SRR28622222
SHBP873	MR-MT28	G	3	1	1	2	1	4	1	1	1	1	1	PRN-deficient	2	4	SRR28622221
SHBP882	MR-MT28	G	3	1	1	2	1	4	1	1	1	1	1	PRN-deficient	2	4	SRR28622220
SHBP885	MR-MT28	G	3	1	1	2	1	4	1	1	1	1	1	150	2	4	SRR28622218
SHBP897	MR-MT28	G	3	1	1	2	1	4	1	1	1	1	1	150	2	4	SRR28622217
SHBP898	MR-MT28	G	3	1	1	2	1	4	1	1	1	1	1	150	2	4	SRR28622216
SHBP899	MR-MT28	G	3	1	1	2	1	4	1	1	1	1	1	150	2	4	SRR28622215
SHBP901	MR-MT28	G	3	1	1	2	1	4	1	1	1	1	1	150	2	4	SRR28622214
SHBP905	MR-MT28	G	3	1	1	2	1	4	1	1	1	1	1	150	2	4	SRR28622213
SHBP909	MR-MT28	G	3	1	1	2	1	4	1	1	1	1	1	150	2	4	SRR28622212
SHBP914	MR-MT28	G	3	1	1	2	1	4	1	1	1	1	1	PRN-deficient	2	4	SRR28622211
SHBP920	MR-MT28	G	3	1	1	2	1	4	1	1	1	1	1	PRN-deficient	2	4	SRR28622210
SHBP928	MR-MT28	G	3	1	1	2	1	4	1	1	1	1	1	150	2	4	SRR28622209
SHBP935	MR-MT28	G	3	1	1	2	1	4	1	1	1	1	1	150	2	4	SRR28622207
SHBP943	MR-MT28	G	3	1	1	2	1	4	1	1	1	1	1	PRN-deficient	2	4	SRR28622206
SHBP948	MR-MT28	G	3	1	1	2	1	4	1	1	1	1	1	150	2	4	SRR28622205
SHBP953	MR-MT28	G	3	1	1	2	1	4	1	1	1	1	1	PRN-deficient	2	4	SRR28622204
SHBP956	MR-MT28	G	3	1	1	2	1	4	1	1	1	1	1	PRN-deficient	2	4	SRR28622203
SHBP967	MR-MT28	G	3	1	1	2	1	4	1	1	1	1	1	150	2	4	SRR28622202
SHBP978	MR-MT28	G	3	1	1	2	1	4	1	1	1	1	1	150	2	4	SRR28622201
SHBP982	MR-MT28	G	3	1	1	2	1	4	1	1	1	1	1	150	2	4	SRR28622200
SHBP986	MR-MT28	G	3	1	1	2	1	4	1	1	1	1	1	150	2	4	SRR28622163
SHBP988	MR-MT28	G	3	1	1	2	1	4	1	1	1	1	1	150	2	4	SRR28622162
SHBP992	MR-MT28	G	3	1	1	2	1	4	1	1	1	1	1	PRN-deficient	2	4	SRR28622160
SHBP994	MR-MT28	G	3	1	1	2	1	4	1	1	1	1	1	150	2	4	SRR28622159
SHBP997	MR-MT28	G	3	1	1	2	1	4	1	1	1	1	1	150	2	4	SRR28622158
SHP757	MR-MT28	G	3	1	1	2	1	4	1	1	1	1	1	150	2	4	SRR27796143
SHP758	MR-MT28	G	3	1	1	2	1	4	1	1	1	1	1	150	2	4	SRR27796142
SHP760	MR-MT28	G	3	1	1	2	1	4	1	1	1	1	1	150	2	4	SRR27796141
SHP761	MR-MT28	G	3	1	1	2	1	4	1	1	1	1	1	150	2	4	SRR27796140
SHP764	MR-MT28	G	3	1	1	2	1	4	1	1	1	1	1	PRN-deficient	2	4	SRR27796139
SHP765	MR-MT28	G	3	1	1	2	1	4	1	1	1	1	1	150	2	4	SRR27795981
SHP766	MR-MT28	G	3	1	1	2	1	4	1	1	1	1	1	PRN-deficient	2	4	SRR27796356
SHP767	MR-MT28	G	3	1	1	2	1	4	1	1	1	1	1	PRN-deficient	2	4	SRR27796355
SHP768	MR-MT28	G	3	1	1	2	1	4	1	1	1	1	1	PRN-deficient	2	4	SRR27796354
SHP770	MR-MT28	G	3	1	1	2	1	4	1	1	1	1	1	150	2	4	SRR27796353
SHP771	MR-MT28	G	3	1	1	2	1	4	1	1	1	1	1	150	2	4	SRR27796352
SHP772	MR-MT28	G	3	1	1	2	1	4	1	1	1	1	1	PRN-deficient	2	4	SRR27796351
SHP773	MR-MT28	G	3	1	1	2	1	4	1	1	1	1	1	150	2	4	SRR27796350
SHP775	MR-MT28	G	3	1	1	2	1	4	1	1	1	1	1	PRN-deficient	2	4	SRR27796349
SHP776	MR-MT28	G	3	1	1	2	1	4	1	1	1	1	1	150	2	4	SRR27796348
SHP778	MR-MT28	G	3	1	1	2	1	4	1	1	1	1	1	150	2	4	SRR27796347
SH140	MS-MT28	A	3	1	1	2	1	4	1	1	1	1	1	2	2	4	SRR27796337
SH143	MS-MT28	A	3	1	1	2	1	4	1	1	1	1	1	2	2	4	SRR27796336
SH147	MS-MT28	A	3	1	1	2	1	4	1	1	1	1	1	2	2	4	SRR27796591
SH179	MS-MT28	A	3	1	1	2	1	4	1	1	1	1	1	2	2	4	SRR27796335
SH180	MS-MT28	A	3	1	1	2	1	4	1	1	1	1	1	2	2	4	SRR27796333
SH181	MS-MT28	A	3	1	1	2	1	4	1	16	1	1	1	2	2	4	SRR27796590
SH20	MS-MT28	A	3	1	1	2	1	4	1	1	1	1	1	2	2	4	SRR27796339
SH251	MS-MT28	A	3	1	1	2	1	4	1	1	1	1	1	2	2	4	SRR27796332
SH257	MS-MT28	A	3	1	1	2	1	4	1	1	1	1	1	2	2	4	SRR27796331
SH261	MS-MT28	A	3	1	1	2	1	4	1	1	1	1	1	2	2	4	SRR27796330
SH305	MS-MT28	A	3	1	1	2	1	4	1	1	1	1	1	2	2	4	SRR27796329
SH352	MS-MT28	A	3	1	1	2	1	4	1	1	1	1	1	PRN-deficient	2	4	SRR27796328
SH357	MS-MT28	A	3	1	1	2	1	4	1	1	1	1	1	9	2	4	SRR27796327
SH362	MS-MT28	A	3	1	1	2	1	4	1	16	1	1	1	2	2	4	SRR27796589
SH365	MS-MT28	A	3	1	1	2	1	4	1	16	1	1	1	2	2	4	SRR27796326
SH375	MS-MT28	A	3	1	1	2	1	4	1	1	1	1	1	2	2	4	SRR27796325
SH418	MS-MT28	A	3	1	1	2	1	4	1	16	1	1	1	2	2	4	SRR27796324
SH479	MS-MT28	A	3	1	1	2	1	4	1	1	1	1	1	2	2	4	SRR27796596
SH672	MS-MT28	A	3	1	1	2	1	4	1	1	1	1	1	2	2	4	SRR27796595
SH82	MS-MT28	A	3	1	1	2	1	4	1	1	1	1	1	2	2	4	SRR27796338
SHBP110	MS-MT28	A	3	1	1	2	1	4	1	1	1	1	1	2	2	4	SRR27796594
SHBP400	MS-MT28	A	3	1	1	2	1	4	1	1	1	1	1	2	2	4	SRR27796593
SHBP436	MS-MT28	A	3	1	1	2	1	4	1	1	1	1	1	150	2	4	SRR27796592
SHP759	MS-MT28	A	3	1	1	2	1	4	1	1	1	1	1	2	2	4	SRR27796423
SH101	ptxP1	G	1	1	1	1	1	4	3	1	1	1	1	1	2	4	SRR27796271
SH103	ptxP1	G	1	1	1	1	1	4	3	1	1	1	1	1	2	4	SRR27796451
SH106	ptxP1	G	1	1	1	1	1	4	3	1	1	1	1	1	2	4	SRR27796270
SH107	ptxP1	G	1	1	1	1	1	4	3	1	1	1	1	1	2	4	SRR27796269
SH112	ptxP1	G	1	1	1	1	1	4	3	1	1	1	1	1	2	4	SRR27796440
SH115	ptxP1	G	1	1	1	1	1	4	3	1	1	1	1	1	2	4	SRR27796429
SH116	ptxP1	G	1	1	1	1	1	4	3	1	1	1	1	1	2	4	SRR27796418
SH117	ptxP1	G	1	1	1	1	1	4	3	1	1	1	1	1	2	4	SRR27796200
SH118	ptxP1	G	1	1	1	1	1	4	3	1	1	1	1	1	2	4	SRR27796189
SH119	ptxP1	G	1	1	1	1	1	4	3	1	1	1	1	1	2	4	SRR27796178
SH12	ptxP1	G	1	1	1	1	1	4	3	1	1	1	1	1	2	4	SRR27796279
SH120	ptxP1	G	1	1	1	1	1	4	3	1	1	1	1	1	2	4	SRR27796409
SH121	ptxP1	G	1	1	1	1	1	4	3	1	1	1	1	4	2	4	SRR27796398
SH122	ptxP1	G	1	1	1	1	1	4	3	1	1	1	1	1	2	4	SRR27796387
SH123	ptxP1	G	1	1	1	1	1	4	3	1	1	1	1	1	2	4	SRR27796170
SH125	ptxP1	G	1	1	1	1	1	4	3	1	1	1	1	1	2	4	SRR27796159
SH126	ptxP1	A	1	1	1	1	1	4	1	1	4	1	1	1	2	4	SRR27796148
SH127	ptxP1	G	1	1	1	1	1	4	3	1	1	1	1	1	2	4	SRR27796357
SH129	ptxP1	G	1	1	1	1	1	4	3	1	1	1	1	1	2	4	SRR27796345
SH13	ptxP1	G	1	1	1	1	1	4	3	1	1	1	1	1	2	4	SRR27796240
SH130	ptxP1	G	1	1	1	1	1	4	3	1	1	1	1	1	2	4	SRR27796334
SH135	ptxP1	G	1	1	1	1	1	4	3	1	1	1	1	1	2	4	SRR27796323
SH141	ptxP1	G	1	1	1	1	1	4	3	1	1	1	1	1	2	4	SRR27796586
SH142	ptxP1	A	1	1	1	1	1	4	1	3	4	1	1	1	30	4	SRR27796576
SH145	ptxP1	G	1	1	1	1	1	4	3	1	1	1	1	1	2	4	SRR27796268
SH146	ptxP1	G	1	1	1	1	1	4	3	1	1	1	1	1	2	4	SRR27796575
SH149	ptxP1	A	1	1	1	1	1	4	1	3	4	1	1	1	30	4	SRR27796574
SH151	ptxP1	G	1	1	1	1	1	4	3	1	1	1	1	1	2	4	SRR27796573
SH153	ptxP1	G	1	1	1	1	1	4	3	1	1	1	1	1	2	4	SRR27796572
SH154	ptxP1	G	1	1	1	1	1	4	3	1	1	1	1	1	2	4	SRR27796571
SH156	ptxP1	G	1	1	1	1	1	4	3	1	1	1	1	1	2	4	SRR27796569
SH157	ptxP1	G	1	1	1	1	1	4	3	1	1	1	1	1	2	4	SRR27796568
SH158	ptxP1	G	1	1	1	1	1	4	3	1	1	1	1	1	2	4	SRR27796567
SH16	ptxP1	G	1	1	1	1	1	4	3	1	1	1	1	1	2	4	SRR27796201
SH162	ptxP1	G	1	1	1	1	1	4	3	1	1	1	1	1	2	4	SRR27796566
SH163	ptxP1	G	1	1	1	1	1	4	3	1	1	1	1	1	2	4	SRR27796565
SH168	ptxP1	A	1	1	1	1	1	4	1	1	4	1	1	1	2	4	SRR27796564
SH169	ptxP1	G	1	1	1	1	1	4	3	1	1	1	1	1	2	4	SRR27796563
SH17	ptxP1	G	1	1	1	1	1	4	3	1	1	1	1	1	2	4	SRR27796346
SH170	ptxP1	G	1	1	1	1	1	4	3	1	1	1	1	1	2	4	SRR27796266
SH172	ptxP1	G	1	1	1	1	1	4	3	1	1	1	1	1	2	4	SRR27796562
SH173	ptxP1	G	1	1	1	1	1	4	3	1	1	1	1	1	2	4	SRR27796561
SH174	ptxP1	G	1	1	1	1	1	4	3	1	1	1	1	1	2	4	SRR27796380
SH175	ptxP1	G	1	1	1	1	1	4	3	1	1	1	1	1	2	4	SRR27796378
SH176	ptxP1	G	1	1	1	1	1	4	3	1	1	1	1	1	2	4	SRR27796377
SH177	ptxP1	G	1	1	1	1	1	4	3	1	1	1	1	PRN-deficient	2	4	SRR27796376
SH18	ptxP1	G	1	1	1	1	1	4	3	1	1	1	1	1	2	4	SRR27796570
SH184	ptxP1	G	1	1	1	1	1	4	3	1	1	1	1	1	2	4	SRR27796375
SH190	ptxP1	G	1	1	1	1	1	4	3	1	1	1	1	1	2	4	SRR27796374
SH191	ptxP1	G	1	1	1	1	1	4	3	1	1	1	1	1	2	4	SRR27796373
SH192	ptxP1	G	1	1	1	1	1	4	3	1	1	1	1	1	2	4	SRR27796372
SH193	ptxP1	G	1	1	1	1	1	4	3	1	1	1	1	1	2	4	SRR27796265
SH201	ptxP1	G	1	1	1	1	1	4	3	1	1	1	1	1	2	4	SRR27796371
SH202	ptxP1	G	1	1	1	1	1	4	3	1	1	1	1	1	2	4	SRR27796370
SH205	ptxP1	G	1	1	1	1	1	4	3	1	1	1	1	1	2	4	SRR27796369
SH212	ptxP1	G	1	1	1	1	1	4	3	1	1	1	1	1	2	4	SRR27796367
SH215	ptxP1	G	1	1	1	1	1	4	3	1	1	1	1	1	2	4	SRR27796366
SH216	ptxP1	G	1	1	1	1	1	4	3	1	1	1	1	1	2	4	SRR27796365
SH220	ptxP1	G	1	1	1	1	1	4	3	1	1	1	1	1	2	4	SRR27796364
SH224	ptxP1	G	1	1	1	1	1	4	3	1	1	1	1	1	2	4	SRR27796363
SH225	ptxP1	G	1	1	1	1	1	4	3	1	1	1	1	1	2	4	SRR27796362
SH229	ptxP1	G	1	1	1	1	1	4	3	1	1	1	1	1	2	4	SRR27796361
SH23	ptxP1	G	1	1	1	1	1	4	3	1	1	1	1	1	2	4	SRR27796379
SH230	ptxP1	G	1	1	1	1	1	4	3	1	1	1	1	1	2	4	SRR27796360
SH232	ptxP1	G	1	1	1	1	1	4	3	1	1	1	1	1	2	4	SRR27796359
SH233	ptxP1	G	1	1	1	1	1	4	3	1	1	1	1	1	2	4	SRR27796358
SH234	ptxP1	G	1	1	1	1	1	4	3	1	1	1	1	1	2	4	SRR27796319
SH235	ptxP1	G	1	1	1	1	1	4	3	1	1	1	1	1	2	4	SRR27796138
SH236	ptxP1	G	1	1	1	1	1	4	3	1	1	1	1	1	2	4	SRR27796137
SH237	ptxP1	G	1	1	1	1	1	4	3	1	1	1	1	1	2	4	SRR27796136
SH238	ptxP1	G	1	1	1	1	1	4	3	1	1	1	1	1	2	4	SRR27796135
SH241	ptxP1	G	1	1	1	1	1	4	3	1	1	1	1	PRN-deficient	2	4	SRR27796134
SH242	ptxP1	G	1	1	1	1	1	4	3	1	1	1	1	1	2	4	SRR27796133
SH243	ptxP1	G	1	1	1	1	1	4	3	1	1	1	1	1	2	4	SRR27796132
SH244	ptxP1	G	1	1	1	1	1	4	3	1	1	1	1	1	2	4	SRR27796131
SH245	ptxP1	G	1	1	1	1	1	4	3	1	1	1	1	1	2	4	SRR27796130
SH246	ptxP1	G	1	1	1	1	1	4	3	1	1	1	1	1	2	4	SRR27796128
SH247	ptxP1	G	1	1	1	1	1	4	3	1	1	1	1	PRN-deficient	2	4	SRR27796127
SH249	ptxP1	G	1	1	1	1	1	4	3	1	1	1	1	1	2	4	SRR27796126
SH25	ptxP1	G	1	1	1	1	1	4	3	1	1	1	1	1	2	4	SRR27796368
SH250	ptxP1	G	1	1	1	1	1	4	3	1	1	1	1	1	2	4	SRR27796125
SH252	ptxP1	G	1	1	1	1	1	4	3	1	1	1	1	1	2	4	SRR27796124
SH253	ptxP1	A	1	1	1	1	1	4	1	1	4	1	1	1	2	4	SRR27796123
SH256	ptxP1	G	1	1	1	1	1	4	3	1	1	1	1	1	2	4	SRR27796122
SH258	ptxP1	G	1	1	1	1	1	4	3	1	1	1	1	1	2	4	SRR27796121
SH259	ptxP1	G	1	1	1	1	1	4	3	1	1	1	1	1	2	4	SRR27796120
SH26	ptxP1	G	1	1	1	1	1	4	3	1	1	1	1	1	2	4	SRR27796320
SH262	ptxP1	G	1	1	1	1	1	4	3	1	1	1	1	1	2	4	SRR27796119
SH263	ptxP1	G	1	1	1	1	1	4	3	1	1	1	1	PRN-deficient	2	4	SRR27796117
SH267	ptxP1	G	1	1	1	1	1	4	3	1	1	1	1	1	2	4	SRR27796116
SH268	ptxP1	G	1	1	1	1	1	4	3	1	1	1	1	1	2	4	SRR27796264
SH27	ptxP1	G	1	1	1	1	1	4	3	1	1	1	1	1	2	4	SRR27796129
SH271	ptxP1	G	1	1	1	1	1	4	3	1	1	1	1	1	2	4	SRR27796115
SH272	ptxP1	G	1	1	1	1	1	4	3	1	1	1	1	1	2	4	SRR27796114
SH274	ptxP1	G	1	1	1	1	1	4	3	1	1	1	1	1	2	4	SRR27796113
SH275	ptxP1	G	1	1	1	1	1	4	3	1	1	1	1	PRN-deficient	2	4	SRR27796112
SH276	ptxP1	G	1	1	1	1	1	4	3	1	1	1	1	1	2	4	SRR27796111
SH278	ptxP1	G	1	1	1	1	1	4	3	1	1	1	1	1	2	4	SRR27796110
SH282	ptxP1	G	1	1	1	1	1	4	3	1	1	1	1	1	2	4	SRR27796109
SH285	ptxP1	G	1	1	1	1	1	4	3	1	1	1	1	PRN-deficient	2	4	SRR27796108
SH286	ptxP1	G	1	1	1	1	1	4	3	1	1	1	1	1	2	4	SRR27796106
SH287	ptxP1	G	1	1	1	1	1	4	3	1	1	1	1	1	2	4	SRR27796105
SH288	ptxP1	G	1	1	1	1	1	4	3	1	1	1	1	1	2	4	SRR27796104
SH29	ptxP1	G	1	1	1	1	1	4	3	1	1	1	1	1	2	4	SRR27796118
SH292	ptxP1	G	1	1	1	1	1	4	3	1	1	1	1	1	2	4	SRR27796103
SH293	ptxP1	G	1	1	1	1	1	4	3	1	1	1	1	1	2	4	SRR27796318
SH294	ptxP1	G	1	1	1	1	1	4	3	1	1	1	1	1	2	4	SRR27796317
SH295	ptxP1	G	1	1	1	1	1	4	3	1	1	1	1	1	2	4	SRR27796316
SH297	ptxP1	G	1	1	1	1	1	4	3	1	1	1	1	1	2	4	SRR27796315
SH300	ptxP1	G	1	1	1	1	1	4	3	1	1	1	1	1	2	4	SRR27796314
SH303	ptxP1	G	1	1	1	1	1	4	3	1	1	1	1	PRN-deficient	2	4	SRR27796313
SH304	ptxP1	G	1	1	1	1	1	4	3	1	1	1	1	1	2	4	SRR27796311
SH308	ptxP1	G	1	1	1	1	1	4	3	1	1	1	1	1	2	4	SRR27796310
SH309	ptxP1	G	1	1	1	1	1	4	3	1	1	1	1	1	2	4	SRR27796309
SH310	ptxP1	G	1	1	1	1	1	4	3	1	1	1	1	1	2	4	SRR27796308
SH311	ptxP1	G	1	1	1	1	1	4	3	1	1	1	1	PRN-deficient	2	4	SRR27796307
SH315	ptxP1	G	1	1	1	1	1	4	3	1	1	1	1	1	9	4	SRR27796306
SH316	ptxP1	G	1	1	1	1	1	4	3	1	1	1	1	1	2	4	SRR27796305
SH317	ptxP1	G	1	1	1	1	1	4	3	1	1	1	1	1	2	4	SRR27796304
SH318	ptxP1	G	1	1	1	1	1	4	3	1	1	1	1	1	2	4	SRR27796303
SH319	ptxP1	G	1	1	1	1	1	4	3	1	1	1	1	1	2	4	SRR27796302
SH322	ptxP1	G	1	1	1	1	1	4	3	1	1	1	1	1	2	4	SRR27796300
SH323	ptxP1	G	1	1	1	1	1	4	3	1	1	1	1	1	2	4	SRR27796299
SH329	ptxP1	G	1	1	1	1	1	4	3	1	1	1	1	1	2	4	SRR27796263
SH33	ptxP1	G	1	1	1	1	1	4	3	1	1	1	1	1	2	4	SRR27796107
SH34	ptxP1	A	1	1	1	1	1	4	1	1	4	1	1	1	2	4	SRR27796312
SH349	ptxP1	G	1	1	1	1	1	4	3	1	1	1	1	1	2	4	SRR27796298
SH350	ptxP1	G	1	1	1	1	1	4	3	1	1	1	1	1	2	4	SRR27796297
SH360	ptxP1	G	1	1	1	1	1	4	3	1	1	1	1	1	2	4	SRR27796296
SH364	ptxP1	A	1	1	1	1	1	4	1	3	4	1	1	1	30	4	SRR27796295
SH367	ptxP1	G	1	1	1	1	1	4	3	1	1	1	1	1	2	4	SRR27796294
SH368	ptxP1	G	1	1	1	1	1	4	3	1	1	1	1	1	2	4	SRR27796293
SH37	ptxP1	G	1	1	1	1	1	4	3	1	1	1	1	1	2	4	SRR27796301
SH370	ptxP1	G	1	1	1	1	1	4	3	1	1	1	1	1	2	4	SRR27796292
SH371	ptxP1	G	1	1	1	1	1	4	3	1	1	1	1	PRN-deficient	2	4	SRR27796291
SH372	ptxP1	G	1	1	1	1	1	4	3	1	1	1	1	1	2	4	SRR27796289
SH373	ptxP1	G	1	1	1	1	1	4	3	1	1	1	1	1	2	4	SRR27796288
SH376	ptxP1	G	1	1	1	1	1	4	3	1	1	1	1	1	2	4	SRR27796287
SH377	ptxP1	G	1	1	1	1	1	4	3	1	1	1	1	1	2	4	SRR27796286
SH378	ptxP1	G	1	1	1	1	1	4	3	1	1	1	1	PRN-deficient	2	4	SRR27796285
SH379	ptxP1	G	1	1	1	1	1	4	3	1	1	1	1	1	2	4	SRR27796284
SH38	ptxP1	G	1	1	1	1	1	4	3	1	1	1	1	1	2	4	SRR27796290
SH40	ptxP1	G	1	1	1	1	1	4	3	1	1	1	1	1	2	4	SRR27796063
SH405	ptxP1	G	1	1	1	1	1	4	3	1	1	1	1	1	2	4	SRR27796283
SH407	ptxP1	G	1	1	1	1	1	4	3	1	1	1	1	1	2	4	SRR27796066
SH408	ptxP1	G	1	1	1	1	1	4	3	1	1	1	1	1	2	4	SRR27796065
SH409	ptxP1	G	1	1	1	1	1	4	3	1	1	1	1	1	2	4	SRR27796064
SH410	ptxP1	G	1	1	1	1	1	4	3	1	1	1	1	1	2	4	SRR27796062
SH411	ptxP1	G	1	1	1	1	1	4	3	1	1	1	1	1	2	4	SRR27796061
SH417	ptxP1	G	1	1	1	1	1	4	3	1	1	1	1	PRN-deficient	2	4	SRR27796060
SH423	ptxP1	G	1	1	1	1	1	4	3	1	1	1	1	1	2	4	SRR27796059
SH425	ptxP1	G	1	1	1	1	1	4	3	1	1	1	1	1	2	4	SRR27796058
SH426	ptxP1	G	1	1	1	1	1	4	3	1	1	1	1	1	2	4	SRR27796057
SH429	ptxP1	G	1	1	1	1	1	4	3	1	1	1	1	1	2	4	SRR27796056
SH43	ptxP1	G	1	1	1	1	1	4	3	1	1	1	1	1	2	4	SRR27796052
SH437	ptxP1	G	1	1	1	1	1	4	3	1	1	1	1	1	2	4	SRR27796055
SH439	ptxP1	G	1	1	1	1	1	4	3	1	1	1	1	PRN-deficient	2	4	SRR27796054
SH44	ptxP1	G	1	1	1	1	1	4	3	1	1	1	1	1	2	4	SRR27796041
SH440	ptxP1	G	1	1	1	1	1	4	3	1	1	1	1	1	2	4	SRR27796053
SH441	ptxP1	G	1	1	1	1	1	4	3	1	1	1	1	1	2	4	SRR27796051
SH446	ptxP1	G	1	1	1	1	1	4	3	1	1	1	1	1	2	4	SRR27796050
SH448	ptxP1	G	1	1	1	1	1	4	3	1	1	1	1	PRN-deficient	2	4	SRR27796049
SH449	ptxP1	G	1	1	1	1	1	4	3	1	1	1	1	1	2	4	SRR27796048
SH451	ptxP1	G	1	1	1	1	1	4	3	1	1	1	1	1	2	4	SRR27796047
SH452	ptxP1	G	1	1	1	1	1	4	3	1	1	1	1	1	2	4	SRR27796046
SH454	ptxP1	G	1	1	1	1	1	4	3	1	1	1	1	1	2	4	SRR27796045
SH455	ptxP1	G	1	1	1	1	1	4	3	1	1	1	1	1	2	4	SRR27796044
SH457	ptxP1	G	1	1	1	1	1	4	3	1	1	1	1	1	2	4	SRR27796043
SH458	ptxP1	G	1	1	1	1	1	4	3	1	1	1	1	1	2	4	SRR27796042
SH46	ptxP1	G	1	1	1	1	1	4	3	1	1	1	1	1	2	4	SRR27796559
SH460	ptxP1	G	1	1	1	1	1	4	3	1	1	1	1	1	2	4	SRR27796040
SH461	ptxP1	G	1	1	1	1	1	4	3	1	1	1	1	1	2	4	SRR27796039
SH463	ptxP1	G	1	1	1	1	1	4	3	1	1	1	1	1	2	4	SRR27796038
SH464	ptxP1	G	1	1	1	1	1	4	3	1	1	1	1	1	2	4	SRR27796037
SH465	ptxP1	G	1	1	1	1	1	4	3	1	1	1	1	1	2	4	SRR27796036
SH466	ptxP1	G	1	1	1	1	1	4	3	1	1	1	1	1	2	4	SRR27796262
SH467	ptxP1	G	1	1	1	1	1	4	3	1	1	1	1	1	2	4	SRR27796035
SH468	ptxP1	G	1	1	1	1	1	4	3	1	1	1	1	1	2	4	SRR27796034
SH469	ptxP1	G	1	1	1	1	1	4	3	1	1	1	1	1	2	4	SRR27796033
SH47	ptxP1	G	1	1	1	1	1	4	3	1	1	1	1	PRN-deficient	2	4	SRR27796548
SH472	ptxP1	G	1	1	1	1	1	4	3	1	1	1	1	1	2	4	SRR27796032
SH478	ptxP1	G	1	1	1	1	1	4	3	1	1	1	1	PRN-deficient	2	4	SRR27796031
SH48	ptxP1	A	1	1	1	1	1	4	1	1	4	1	1	1	2	4	SRR27796537
SH481	ptxP1	G	1	1	1	1	1	4	3	1	1	1	1	1	2	4	SRR27796558
SH482	ptxP1	G	1	1	1	1	1	4	3	1	1	1	1	1	2	4	SRR27796557
SH483	ptxP1	G	1	1	1	1	1	4	3	1	1	1	1	1	2	4	SRR27796556
SH484	ptxP1	G	1	1	1	1	1	4	3	1	1	1	1	1	2	4	SRR27796555
SH486	ptxP1	G	1	1	1	1	1	4	3	1	1	1	1	1	2	4	SRR27796554
SH487	ptxP1	G	1	1	1	1	1	4	3	1	1	1	1	1	2	4	SRR27796553
SH488	ptxP1	G	1	1	1	1	1	4	3	1	1	1	1	1	2	4	SRR27796552
SH489	ptxP1	G	1	1	1	1	1	4	3	1	1	1	1	1	2	4	SRR27796551
SH49	ptxP1	G	1	1	1	1	1	4	3	1	1	1	1	1	2	4	SRR27796526
SH490	ptxP1	G	1	1	1	1	1	4	3	1	1	1	1	1	2	4	SRR27796550
SH492	ptxP1	G	1	1	1	1	1	4	3	1	1	1	1	1	2	4	SRR27796549
SH494	ptxP1	G	1	1	1	1	1	4	3	1	1	1	1	4	2	4	SRR27796547
SH496	ptxP1	G	1	1	1	1	1	4	3	1	1	1	1	1	2	4	SRR27796546
SH497	ptxP1	G	1	1	1	1	1	4	3	1	1	1	1	1	2	4	SRR27796545
SH498	ptxP1	G	1	1	1	1	1	4	3	1	1	1	1	PRN-deficient	2	4	SRR27796544
SH500	ptxP1	G	1	1	1	1	1	4	3	1	1	1	1	PRN-deficient	2	4	SRR27796543
SH518	ptxP1	G	1	1	1	1	1	4	3	1	1	1	1	1	2	4	SRR27796542
SH52	ptxP1	G	1	1	1	1	1	4	3	1	1	1	1	1	2	4	SRR27796093
SH523	ptxP1	G	1	1	1	1	1	4	3	1	1	1	1	1	2	4	SRR27796541
SH527	ptxP1	G	1	1	1	1	1	4	3	1	1	1	1	1	2	4	SRR27796540
SH529	ptxP1	G	1	1	1	1	1	4	3	1	1	1	1	1	2	4	SRR27796539
SH531	ptxP1	G	1	1	1	1	1	4	3	1	1	1	1	1	2	4	SRR27796261
SH545	ptxP1	G	1	1	1	1	1	4	3	1	1	1	1	PRN-deficient	2	4	SRR27796538
SH547	ptxP1	G	1	1	1	1	1	4	3	1	1	1	1	PRN-deficient	2	4	SRR27796536
SH548	ptxP1	G	1	1	1	1	1	4	3	1	1	1	1	1	2	4	SRR27796535
SH55	ptxP1	G	1	1	1	1	1	4	3	1	1	1	1	PRN-deficient	5	4	SRR27796082
SH551	ptxP1	G	1	1	1	1	1	4	3	1	1	1	1	1	2	4	SRR27796260
SH553	ptxP1	G	1	1	1	1	1	4	3	1	1	1	1	1	2	4	SRR27796534
SH555	ptxP1	G	1	1	1	1	1	4	3	1	1	1	1	1	2	4	SRR27796533
SH556	ptxP1	G	1	1	1	1	1	4	3	1	1	1	1	1	2	4	SRR27796532
SH557	ptxP1	G	1	1	1	1	1	4	3	1	1	1	1	1	2	4	SRR27796531
SH56	ptxP1	G	1	1	1	1	1	4	3	1	1	1	1	1	2	4	SRR27796071
SH57	ptxP1	G	1	1	1	1	1	4	3	1	1	1	1	1	2	4	SRR27796518
SH58	ptxP1	G	1	1	1	1	1	4	3	1	1	1	1	1	2	4	SRR27796275
SH59	ptxP1	G	1	1	1	1	1	4	3	1	1	1	1	1	2	4	SRR27796507
SH595	ptxP1	G	1	1	1	1	1	4	3	1	1	1	1	1	2	4	SRR27796530
SH6	ptxP1	G	1	1	1	1	1	4	3	1	1	1	1	1	2	4	SRR27796322
SH60	ptxP1	G	1	1	1	1	1	4	3	1	1	1	1	1	2	4	SRR27796496
SH601	ptxP1	G	1	1	1	1	1	4	3	1	1	1	1	1	2	4	SRR27796529
SH62	ptxP1	G	1	1	1	1	1	4	3	1	1	1	1	1	2	4	SRR27796278
SH627	ptxP1	G	1	1	1	1	1	4	3	1	1	1	1	1	2	4	SRR27796528
SH628	ptxP1	G	1	1	1	1	1	4	3	1	1	1	1	1	2	4	SRR27796527
SH640	ptxP1	G	1	1	1	1	1	4	3	1	1	1	1	1	2	4	SRR27796525
SH646	ptxP1	G	1	1	1	1	1	4	3	1	1	1	1	1	2	4	SRR27796102
SH659	ptxP1	G	1	1	1	1	1	4	3	1	1	1	1	1	2	4	SRR27796101
SH66	ptxP1	G	1	1	1	1	1	4	3	1	1	1	1	1	2	4	SRR27796267
SH67	ptxP1	G	1	1	1	1	1	4	3	1	1	1	1	1	2	4	SRR27796256
SH674	ptxP1	G	1	1	1	1	1	4	3	1	1	1	1	1	2	4	SRR27796100
SH677	ptxP1	G	1	1	1	1	1	4	3	1	1	1	1	1	2	4	SRR27796259
SH679	ptxP1	G	1	1	1	1	1	4	3	1	1	1	1	1	2	4	SRR27796258
SH681	ptxP1	G	1	1	1	1	1	4	3	1	1	1	1	1	2	4	SRR27796099
SH694	ptxP1	G	1	1	1	1	1	4	3	1	1	1	1	1	2	4	SRR27796098
SH7	ptxP1	G	1	1	1	1	1	4	3	1	1	1	1	1	2	4	SRR27796321
SH70	ptxP1	G	1	1	1	1	1	4	3	1	1	1	1	1	2	4	SRR27796029
SH701	ptxP1	G	1	1	1	1	1	4	3	1	1	1	1	1	2	4	SRR27796097
SH703	ptxP1	G	1	1	1	1	1	4	3	1	1	1	1	1	2	4	SRR27796096
SH71	ptxP1	G	1	1	1	1	1	4	3	1	1	1	1	1	2	4	SRR27796274
SH718	ptxP1	G	1	1	1	1	1	4	3	1	1	1	1	1	2	4	SRR27796095
SH719	ptxP1	G	1	1	1	1	1	4	3	1	1	1	1	PRN-deficient	2	4	SRR27796094
SH727	ptxP1	G	1	1	1	1	1	4	3	1	1	1	1	1	2	4	SRR27796092
SH73	ptxP1	G	1	1	1	1	1	4	3	1	1	1	1	1	2	4	SRR27796018
SH735	ptxP1	G	1	1	1	1	1	4	3	1	1	1	1	1	2	4	SRR27796091
SH746	ptxP1	G	1	1	1	1	1	4	3	1	1	1	1	1	2	4	SRR27796090
SH76	ptxP1	G	1	1	1	1	1	4	3	1	1	1	1	1	2	4	SRR27796007
SH78	ptxP1	G	1	1	1	1	1	4	3	1	1	1	1	1	2	4	SRR27795996
SH79	ptxP1	G	1	1	1	1	1	4	3	1	1	1	1	1	2	4	SRR27796479
SH80	ptxP1	G	1	1	1	1	1	4	3	1	1	1	1	1	2	4	SRR27796273
SH83	ptxP1	G	1	1	1	1	1	4	3	1	1	1	1	1	2	4	SRR27796468
SH84	ptxP1	G	1	1	1	1	1	4	3	1	1	1	1	1	2	4	SRR27796457
SH9	ptxP1	G	1	1	1	1	1	4	3	1	1	1	1	1	2	4	SRR27796560
SH91	ptxP1	G	1	1	1	1	1	4	3	1	1	1	1	1	2	4	SRR27796239
SH92	ptxP1	G	1	1	1	1	1	4	3	1	1	1	1	1	2	4	SRR27796228
SH93	ptxP1	G	1	1	1	1	1	4	3	1	1	1	1	1	2	4	SRR27796217
SH94	ptxP1	G	1	1	1	1	1	4	3	1	1	1	1	1	2	4	SRR27796272
SH96	ptxP1	G	1	1	1	1	1	4	3	1	1	1	1	4	2	4	SRR27795990
SH97	ptxP1	G	1	1	1	1	1	4	3	1	1	1	1	1	2	4	SRR27796617
SH98	ptxP1	G	1	1	1	1	1	4	3	1	1	1	1	1	2	4	SRR27796606
SHBP113	ptxP1	G	1	1	1	1	1	4	3	1	1	1	1	1	2	4	SRR27796089
SHBP14	ptxP1	G	1	1	1	1	1	4	3	1	1	1	1	1	2	4	SRR27796088
SHBP15	ptxP1	G	1	1	1	1	1	4	3	1	1	1	1	1	2	4	SRR27796087
SHBP189	ptxP1	G	1	1	1	1	1	4	3	1	1	1	1	1	2	4	SRR27796086
SHBP203	ptxP1	G	1	1	1	1	1	4	3	1	1	1	1	1	2	4	SRR27796085
SHBP209	ptxP1	G	1	1	1	1	1	4	3	1	1	1	1	1	2	4	SRR27796084
SHBP211	ptxP1	G	1	1	1	1	1	4	3	1	1	1	1	1	2	4	SRR27796083
SHBP213	ptxP1	G	1	1	1	1	1	4	3	1	1	1	1	1	2	4	SRR27796081
SHBP22	ptxP1	G	1	1	1	1	1	4	3	1	1	1	1	1	2	4	SRR27796080
SHBP24	ptxP1	G	1	1	1	1	1	4	3	1	1	1	1	1	2	4	SRR27796079
SHBP270	ptxP1	G	1	1	1	1	1	4	3	1	1	1	1	1	2	4	SRR27796078
SHBP280	ptxP1	G	1	1	1	1	1	4	3	1	1	1	1	1	2	4	SRR27796077
SHBP31	ptxP1	G	1	1	1	1	1	4	3	1	1	1	1	1	2	4	SRR27796076
SHBP331	ptxP1	G	1	1	1	1	1	4	3	1	1	1	1	1	2	4	SRR27796075
SHBP332	ptxP1	G	1	1	1	1	1	4	3	1	1	1	1	1	2	4	SRR27796074
SHBP337	ptxP1	G	1	1	1	1	1	4	3	1	1	1	1	1	2	4	SRR27796073
SHBP338	ptxP1	G	1	1	1	1	1	4	3	1	1	1	1	1	2	4	SRR27796072
SHBP340	ptxP1	G	1	1	1	1	1	4	3	1	1	1	1	1	2	4	SRR27796070
SHBP341	ptxP1	G	1	1	1	1	1	4	3	1	1	1	1	1	2	4	SRR27796069
SHBP342	ptxP1	G	1	1	1	1	1	4	3	1	1	1	1	PRN-deficient	2	4	SRR27796068
SHBP344	ptxP1	G	1	1	1	1	1	4	3	1	1	1	1	1	2	4	SRR27796067
SHBP345	ptxP1	G	1	1	1	1	1	4	3	1	1	1	1	1	2	4	SRR27796524
SHBP346	ptxP1	G	1	1	1	1	1	4	3	1	1	1	1	PRN-deficient	2	4	SRR27796523
SHBP354	ptxP1	G	1	1	1	1	1	4	3	1	1	1	1	1	2	4	SRR27796522
SHBP383	ptxP1	G	1	1	1	1	1	4	3	1	1	1	1	1	2	4	SRR27796521
SHBP385	ptxP1	G	1	1	1	1	1	4	3	1	1	1	1	1	2	4	SRR27796520
SHBP387	ptxP1	G	1	1	1	1	1	4	3	1	1	1	1	PRN-deficient	2	4	SRR27796519
SHBP388	ptxP1	G	1	1	1	1	1	4	3	1	1	1	1	1	2	4	SRR27796517
SHBP389	ptxP1	G	1	1	1	1	1	4	3	1	1	1	1	1	2	4	SRR27796516
SHBP390	ptxP1	G	1	1	1	1	1	4	3	1	1	1	1	PRN-deficient	2	4	SRR27796515
SHBP393	ptxP1	G	1	1	1	1	1	4	3	1	1	1	1	4	2	4	SRR27796514
SHBP394	ptxP1	G	1	1	1	1	1	4	3	1	1	1	1	1	2	4	SRR27796513
SHBP395	ptxP1	G	1	1	1	1	1	4	3	1	1	1	1	1	2	4	SRR27796512
SHBP397	ptxP1	G	1	1	1	1	1	4	3	1	1	1	1	1	2	4	SRR27796511
SHBP401-2	ptxP1	G	1	1	1	1	1	4	3	1	1	1	1	1	2	4	SRR27796510
SHBP404	ptxP1	G	1	1	1	1	1	4	3	1	1	1	1	1	2	4	SRR27796509
SHBP412	ptxP1	G	1	1	1	1	1	4	3	1	1	1	1	1	2	4	SRR27796508
SHBP413	ptxP1	G	1	1	1	1	1	4	3	1	1	1	1	1	2	4	SRR27796506
SHBP414	ptxP1	G	1	1	1	1	1	4	3	1	1	1	1	1	2	4	SRR27796505
SHBP415	ptxP1	G	1	1	1	1	1	4	3	1	1	1	1	PRN-deficient	2	4	SRR27796504
SHBP427	ptxP1	G	1	1	1	1	1	4	3	1	1	1	1	1	2	4	SRR27796503
SHBP430	ptxP1	G	1	1	1	1	1	4	3	1	1	1	1	1	2	4	SRR27796502
SHBP432	ptxP1	G	1	1	1	1	1	4	3	1	1	1	1	1	2	4	SRR27796501
SHBP433	ptxP1	G	1	1	1	1	1	4	3	1	1	1	1	1	2	4	SRR27796500
SHBP435	ptxP1	G	1	1	1	1	1	4	3	1	1	1	1	1	2	4	SRR27796499
SHBP438	ptxP1	G	1	1	1	1	1	4	3	1	1	1	1	1	2	4	SRR27796498
SHBP450	ptxP1	G	1	1	1	1	1	4	3	1	1	1	1	1	2	4	SRR27796497
SHBP453	ptxP1	G	1	1	1	1	1	4	3	1	1	1	1	PRN-deficient	2	4	SRR27796495
SHBP485	ptxP1	G	1	1	1	1	1	4	3	1	1	1	1	1	2	4	SRR27796494
SHBP5	ptxP1	G	1	1	1	1	1	4	3	1	1	1	1	PRN-deficient	2	4	SRR27796493
SHBP74	ptxP1	G	1	1	1	1	1	4	3	1	1	1	1	1	2	4	SRR27796492
SHBP75	ptxP1	G	1	1	1	1	1	4	3	1	1	1	1	1	2	4	SRR27796491
SHBP77	ptxP1	G	1	1	1	1	1	4	3	1	1	1	1	1	2	4	SRR27796490
SHBP85	ptxP1	G	1	1	1	1	1	4	3	1	1	1	1	1	2	4	SRR27796489
SHBP86	ptxP1	G	1	1	1	1	1	4	3	1	1	1	1	1	2	4	SRR27796282
SHBP87	ptxP1	G	1	1	1	1	1	4	3	1	1	1	1	1	2	4	SRR27796257
SHBP88	ptxP1	G	1	1	1	1	1	4	3	1	1	1	1	1	2	4	SRR27796255
SHBP89	ptxP1	G	1	1	1	1	1	4	3	1	1	1	1	1	2	4	SRR27796281
SHBP90	ptxP1	G	1	1	1	1	1	4	3	1	1	1	1	1	2	4	SRR27796280
SHBP99-1	ptxP1	G	1	1	1	1	1	4	3	1	1	1	1	1	2	4	SRR27796277
SHP769	ptxP1	G	1	1	1	1	1	4	3	1	1	1	1	1	2	4	SRR27796276
SH1	ptxP3-other	A	3	1	1	2	1	4	1	1	1	1	1	2	2	4	SRR27796254
SH10	ptxP3-other	A	3	1	1	2	1	4	1	1	2	1	1	2	2	4	SRR27796249
SH100	ptxP3-other	A	3	1	1	2	1	4	1	1	1	1	1	2	2	4	SRR27796010
SH102	ptxP3-other	A	3	1	1	2	1	4	1	1	1	1	1	2	2	4	SRR27796009
SH104	ptxP3-other	A	3	1	1	2	1	4	1	1	1	1	1	2	2	4	SRR27796008
SH105	ptxP3-other	A	3	1	1	2	1	4	1	1	1	1	1	2	2	4	SRR27796006
SH108	ptxP3-other	A	3	1	1	2	1	4	1	1	1	1	1	2	2	4	SRR27796422
SH109	ptxP3-other	A	3	1	1	2	1	4	1	1	1	1	1	2	2	4	SRR27796005
SH11	ptxP3-other	A	3	1	1	2	1	4	1	1	2	1	1	PRN-deficient	2	4	SRR27796248
SH111	ptxP3-other	A	3	1	1	2	1	4	1	1	1	1	1	2	2	4	SRR27796004
SH114	ptxP3-other	A	3	1	1	2	1	4	1	1	1	1	1	2	2	4	SRR27796003
SH128	ptxP3-other	A	3	1	1	2	1	4	1	1	1	1	1	2	2	4	SRR27796002
SH131	ptxP3-other	A	3	1	1	2	1	4	1	1	1	1	1	2	2	4	SRR27796001
SH132	ptxP3-other	A	3	1	1	2	1	4	1	1	1	1	1	2	2	4	SRR27796000
SH133	ptxP3-other	A	3	1	1	2	1	4	1	1	1	1	1	2	2	4	SRR27795999
SH134	ptxP3-other	A	3	1	1	2	1	4	1	1	1	1	1	2	2	4	SRR27795998
SH136	ptxP3-other	A	3	1	1	2	1	4	1	1	1	1	1	2	2	4	SRR27795997
SH137	ptxP3-other	A	3	1	1	2	1	4	1	1	1	1	1	2	2	4	SRR27795995
SH139	ptxP3-other	A	3	1	1	2	1	4	1	1	1	1	1	2	2	4	SRR27796488
SH152	ptxP3-other	A	3	1	1	2	1	4	1	1	1	1	1	2	2	4	SRR27796487
SH171	ptxP3-other	A	3	1	1	2	1	4	1	1	1	1	1	2	2	4	SRR27796486
SH178	ptxP3-other	A	3	1	1	2	1	4	1	1	1	1	1	2	2	4	SRR27796485
SH182	ptxP3-other	A	3	1	1	2	1	4	1	1	1	1	1	2	2	4	SRR27796484
SH183	ptxP3-other	A	3	1	1	2	1	4	1	1	1	1	1	2	2	4	SRR27796483
SH185	ptxP3-other	A	3	1	1	2	1	4	1	1	1	1	1	2	2	4	SRR27796482
SH186	ptxP3-other	A	3	1	1	2	1	4	1	1	1	1	1	2	2	4	SRR27796481
SH188	ptxP3-other	A	3	1	1	2	1	4	1	1	1	1	1	2	2	4	SRR27796480
SH19	ptxP3-other	A	3	1	1	2	1	4	1	1	1	1	1	2	2	4	SRR27796247
SH194	ptxP3-other	A	3	1	1	2	1	4	1	1	1	1	1	2	2	4	SRR27796478
SH195	ptxP3-other	A	3	1	1	2	1	4	1	1	1	1	1	2	2	4	SRR27796477
SH196	ptxP3-other	A	3	1	1	2	1	4	1	1	1	1	1	2	2	4	SRR27796476
SH197	ptxP3-other	A	3	1	1	2	1	4	1	1	1	1	1	2	2	4	SRR27796475
SH198	ptxP3-other	A	3	1	1	2	1	4	1	1	1	1	1	2	2	4	SRR27796474
SH199	ptxP3-other	A	3	1	1	2	1	4	1	1	1	1	1	2	2	4	SRR27796473
SH2	ptxP3-other	A	3	1	1	2	1	4	1	1	1	1	1	2	2	4	SRR27796253
SH200	ptxP3-other	A	3	1	1	2	1	4	1	1	1	1	1	2	2	4	SRR27796421
SH21	ptxP3-other	A	3	1	1	2	1	4	1	1	1	1	1	2	2	4	SRR27796030
SH214	ptxP3-other	A	3	1	1	2	1	4	1	1	1	1	1	2	2	4	SRR27796472
SH217	ptxP3-other	A	3	1	1	2	1	4	1	1	1	1	1	2	2	4	SRR27796471
SH218	ptxP3-other	A	3	1	1	2	1	4	1	1	1	1	1	2	2	4	SRR27796470
SH221	ptxP3-other	A	3	1	1	2	1	4	1	1	1	1	1	2	2	4	SRR27796469
SH222	ptxP3-other	A	3	1	1	2	1	4	1	1	1	1	1	9	2	4	SRR27796467
SH226	ptxP3-other	A	3	1	1	2	1	4	1	1	1	1	1	3	2	4	SRR27796466
SH227	ptxP3-other	A	3	1	1	2	1	4	1	1	1	1	1	2	2	4	SRR27796465
SH228	ptxP3-other	A	3	1	1	2	1	4	1	1	1	1	1	2	2	4	SRR27796464
SH231	ptxP3-other	A	3	1	1	2	1	4	1	1	1	1	1	2	2	4	SRR27796463
SH239	ptxP3-other	A	3	1	1	2	1	4	1	1	1	1	1	2	2	4	SRR27796462
SH240	ptxP3-other	A	3	1	1	2	1	4	1	1	1	1	1	2	2	4	SRR27796461
SH248	ptxP3-other	A	3	1	1	2	1	4	1	1	1	1	1	2	2	4	SRR27796460
SH254	ptxP3-other	A	3	1	1	2	1	4	1	1	1	1	1	2	2	4	SRR27796459
SH255	ptxP3-other	A	3	1	1	2	1	4	1	1	1	1	1	2	2	4	SRR27796458
SH260	ptxP3-other	A	3	1	1	2	1	4	1	1	1	1	1	2	2	4	SRR27796456
SH264	ptxP3-other	A	3	1	1	2	1	4	1	1	1	1	1	2	2	4	SRR27796455
SH265	ptxP3-other	A	3	1	1	2	1	4	1	1	1	1	1	2	2	4	SRR27796454
SH266	ptxP3-other	A	3	1	1	2	1	4	1	1	1	1	1	2	2	4	SRR27796453
SH269	ptxP3-other	A	3	1	1	2	1	4	1	1	1	1	1	2	2	4	SRR27796246
SH273	ptxP3-other	A	3	1	1	2	1	4	1	1	1	1	1	2	2	4	SRR27796245
SH277	ptxP3-other	A	3	1	1	2	1	4	1	1	1	1	1	2	2	4	SRR27796244
SH279	ptxP3-other	A	3	1	1	2	1	4	1	1	1	1	1	2	2	4	SRR27796243
SH28	ptxP3-other	A	3	1	1	2	1	4	1	1	1	1	1	2	2	4	SRR27796028
SH281	ptxP3-other	A	3	1	1	2	1	4	1	1	1	1	1	2	2	4	SRR27796242
SH283	ptxP3-other	A	3	1	1	2	1	4	1	1	1	1	1	2	2	4	SRR27796241
SH284	ptxP3-other	A	3	1	1	2	1	4	1	1	1	1	1	2	2	4	SRR27796238
SH290	ptxP3-other	A	3	1	1	2	1	4	1	1	1	1	1	2	2	4	SRR27796237
SH291	ptxP3-other	A	3	1	1	2	1	4	1	1	1	1	1	2	2	4	SRR27796236
SH298	ptxP3-other	A	3	1	1	2	1	4	1	1	1	1	1	2	2	4	SRR27796235
SH299	ptxP3-other	A	3	1	1	2	1	4	1	1	1	1	1	2	2	4	SRR27796420
SH3	ptxP3-other	A	3	1	1	2	1	4	1	1	1	1	1	2	2	4	SRR27796252
SH30	ptxP3-other	A	3	1	1	2	1	4	1	1	2	1	1	2	2	4	SRR27796027
SH301	ptxP3-other	A	3	1	1	2	1	4	1	1	1	1	1	2	2	4	SRR27796234
SH302	ptxP3-other	A	3	1	1	2	1	4	1	1	1	1	1	2	2	4	SRR27796233
SH312	ptxP3-other	A	3	1	1	2	1	4	1	1	1	1	1	2	2	4	SRR27796232
SH314	ptxP3-other	A	3	1	1	2	1	4	1	1	1	1	1	2	2	4	SRR27796231
SH32	ptxP3-other	A	3	1	1	2	1	4	1	1	1	1	1	2	2	4	SRR27796026
SH320	ptxP3-other	A	3	1	1	2	1	4	1	1	1	1	1	2	2	4	SRR27796230
SH321	ptxP3-other	A	3	1	1	2	1	4	1	1	1	1	1	3	2	4	SRR27796229
SH324	ptxP3-other	A	3	1	1	2	1	4	1	1	1	1	1	2	2	4	SRR27796227
SH327	ptxP3-other	A	3	1	1	2	1	4	1	1	1	1	1	2	2	4	SRR27796226
SH348	ptxP3-other	A	3	1	1	2	1	4	1	1	1	1	1	2	2	4	SRR27796225
SH35	ptxP3-other	A	3	1	1	2	1	4	1	1	1	1	1	2	2	4	SRR27796025
SH351	ptxP3-other	A	3	1	1	2	1	4	1	1	1	1	1	2	2	4	SRR27796224
SH353	ptxP3-other	A	3	1	1	2	1	4	1	1	1	1	1	2	2	4	SRR27796223
SH355	ptxP3-other	A	3	1	1	2	1	4	1	1	1	1	1	2	2	4	SRR27796222
SH359	ptxP3-other	A	3	1	1	2	1	4	1	1	1	1	1	2	2	4	SRR27796221
SH36	ptxP3-other	A	3	1	1	2	1	4	1	1	1	1	1	2	2	4	SRR27796024
SH361	ptxP3-other	A	3	1	1	2	1	4	1	1	1	1	1	2	2	4	SRR27796220
SH363	ptxP3-other	A	3	1	1	2	1	4	1	1	1	1	1	2	2	4	SRR27796419
SH366	ptxP3-other	A	3	1	1	2	1	4	1	1	1	1	1	2	2	4	SRR27796219
SH369	ptxP3-other	A	3	1	1	2	1	4	1	1	1	1	1	2	2	4	SRR27796218
SH374	ptxP3-other	A	3	1	1	2	1	4	1	1	1	1	1	2	2	4	SRR27796216
SH39	ptxP3-other	A	3	1	1	2	1	4	1	1	1	1	1	2	2	4	SRR27796023
SH4	ptxP3-other	A	3	1	1	2	1	4	1	1	1	1	1	2	2	4	SRR27796251
SH406	ptxP3-other	A	3	1	1	2	1	4	1	1	1	1	1	2	2	4	SRR27796215
SH41	ptxP3-other	A	3	1	1	2	1	4	1	1	1	1	1	2	2	4	SRR27796022
SH416	ptxP3-other	A	3	1	1	2	1	4	1	1	1	1	1	2	2	4	SRR27796214
SH419	ptxP3-other	A	3	1	1	2	1	4	1	1	1	1	1	2	2	4	SRR27796213
SH42	ptxP3-other	A	3	1	1	2	1	4	1	1	1	1	1	2	2	4	SRR27796021
SH420	ptxP3-other	A	3	1	1	2	1	4	1	1	1	1	1	2	2	4	SRR27796212
SH421	ptxP3-other	A	3	1	1	2	1	4	1	1	1	1	1	2	2	4	SRR27796211
SH422	ptxP3-other	A	3	1	1	2	1	4	1	1	1	1	1	2	2	4	SRR27795994
SH424	ptxP3-other	A	3	1	1	2	1	4	1	1	1	1	1	PRN-deficient	2	4	SRR27795993
SH428	ptxP3-other	A	3	1	1	2	1	4	1	1	1	1	1	2	2	4	SRR27795992
SH434	ptxP3-other	A	3	1	1	2	1	4	1	1	1	1	1	2	2	4	SRR27795991
SH442	ptxP3-other	A	3	1	1	2	1	4	1	1	1	1	1	2	2	4	SRR27795989
SH443	ptxP3-other	A	3	1	1	2	1	4	1	1	1	1	1	2	2	4	SRR27795988
SH45	ptxP3-other	A	3	1	1	2	1	4	1	1	1	1	1	2	2	4	SRR27796020
SH470	ptxP3-other	A	3	1	1	2	1	4	1	1	1	1	1	PRN-deficient	2	4	SRR27795987
SH473	ptxP3-other	A	3	1	1	2	1	4	1	1	1	1	1	2	2	4	SRR27795986
SH474	ptxP3-other	A	3	1	1	2	1	4	1	1	1	1	1	2	2	4	SRR27795985
SH475	ptxP3-other	A	3	1	1	2	1	4	1	1	1	1	1	2	2	4	SRR27795984
SH476	ptxP3-other	A	3	1	1	2	1	4	1	1	1	1	1	2	2	4	SRR27795983
SH477	ptxP3-other	A	3	1	1	2	1	4	1	1	1	1	1	2	2	4	SRR27795982
SH491	ptxP3-other	A	3	1	1	2	1	4	1	1	1	1	1	2	2	4	SRR27795980
SH50	ptxP3-other	A	3	1	1	2	1	4	1	1	1	1	1	2	2	4	SRR27796019
SH502	ptxP3-other	A	3	1	1	2	1	4	1	1	1	1	1	2	2	4	SRR27796618
SH507	ptxP3-other	A	3	1	1	2	1	4	1	1	1	1	1	PRN-deficient	2	4	SRR27796616
SH51	ptxP3-other	A	3	1	1	2	1	4	1	1	1	1	1	2	2	4	SRR27796017
SH519	ptxP3-other	A	3	1	1	2	1	4	1	1	1	1	1	2	2	4	SRR27796615
SH526	ptxP3-other	A	3	1	1	2	1	4	1	1	1	1	1	2	2	4	SRR27796614
SH528	ptxP3-other	A	3	1	1	2	1	4	1	1	1	1	1	2	2	4	SRR27796613
SH53	ptxP3-other	A	3	1	1	2	1	4	1	1	1	1	1	2	2	4	SRR27796016
SH533	ptxP3-other	A	3	1	1	2	1	4	1	1	1	1	1	2	2	4	SRR27796612
SH54	ptxP3-other	A	3	1	1	2	1	4	1	1	1	1	1	2	2	4	SRR27796015
SH543	ptxP3-other	A	3	1	1	2	1	4	1	1	1	1	1	2	2	4	SRR27796611
SH544	ptxP3-other	A	3	1	1	2	1	4	1	1	1	1	1	2	2	4	SRR27796610
SH584	ptxP3-other	A	3	1	1	2	1	4	1	1	1	1	1	2	2	4	SRR27796609
SH64	ptxP3-other	A	3	1	1	2	1	4	1	1	1	1	1	2	2	4	SRR27796014
SH642	ptxP3-other	A	3	1	1	2	1	4	1	1	1	1	1	2	2	4	SRR27796608
SH653	ptxP3-other	A	3	1	1	2	1	4	1	1	1	1	1	2	2	4	SRR27796607
SH667	ptxP3-other	A	3	1	1	2	1	4	1	1	1	1	1	2	2	4	SRR27796605
SH675	ptxP3-other	A	3	1	1	2	1	4	1	1	1	1	1	2	2	4	SRR27796604
SH680	ptxP3-other	A	3	1	1	2	1	4	1	1	1	1	1	2	2	4	SRR27796603
SH686	ptxP3-other	A	3	1	1	2	1	4	1	1	1	1	1	PRN-deficient	2	4	SRR27796602
SH691	ptxP3-other	A	3	1	1	2	1	4	1	1	1	1	1	2	2	4	SRR27796417
SH72	ptxP3-other	A	3	1	1	2	1	4	1	1	1	1	1	2	2	4	SRR27796013
SH8	ptxP3-other	A	3	1	1	2	1	4	1	1	1	1	1	2	2	4	SRR27796250
SH81	ptxP3-other	A	3	1	1	2	1	4	1	1	1	1	1	2	2	4	SRR27796012
SH95	ptxP3-other	A	3	1	1	2	1	4	1	1	1	1	1	2	2	4	SRR27796011
SHBP1111	ptxP3-other	A	3	1	1	2	1	4	1	1	1	1	1	2	2	4	SRR28622157
SHBP144	ptxP3-other	A	3	1	1	2	1	4	1	1	1	1	1	2	2	4	SRR27796601
SHBP150	ptxP3-other	A	3	1	1	2	1	4	1	1	1	1	1	2	2	4	SRR27796210
SHBP206	ptxP3-other	A	3	1	1	2	1	4	1	1	1	1	1	2	2	4	SRR27796600
SHBP207	ptxP3-other	A	3	1	1	2	1	4	1	1	1	1	1	2	2	4	SRR27796599
SHBP208	ptxP3-other	A	3	1	1	2	1	4	1	1	1	1	1	2	2	4	SRR27796598
SHBP210	ptxP3-other	A	3	1	1	2	1	4	1	1	1	1	1	2	2	4	SRR27796597
SHBP223	ptxP3-other	A	3	1	1	2	1	4	1	1	1	1	1	2	2	4	SRR27796209
SHBP289	ptxP3-other	A	3	1	1	2	1	4	1	1	1	1	1	2	2	4	SRR27796452
SHBP328	ptxP3-other	A	3	1	1	2	1	4	1	1	1	1	1	2	2	4	SRR27796450
SHBP330	ptxP3-other	A	3	1	1	2	1	4	1	1	1	1	1	2	2	4	SRR27796449
SHBP333	ptxP3-other	A	3	1	1	2	1	4	1	1	1	1	1	2	2	4	SRR27796448
SHBP334	ptxP3-other	A	3	1	1	2	1	4	1	1	1	1	1	2	2	4	SRR27796447
SHBP335	ptxP3-other	A	3	1	1	2	1	4	1	1	1	1	1	2	2	4	SRR27796446
SHBP336	ptxP3-other	A	3	1	1	2	1	4	1	1	1	1	1	2	2	4	SRR27796445
SHBP339	ptxP3-other	A	3	1	1	2	1	4	1	1	1	1	1	2	2	4	SRR27796444
SHBP343	ptxP3-other	A	3	1	1	2	1	4	1	1	1	1	1	2	2	4	SRR27796443
SHBP347-1	ptxP3-other	A	3	1	1	2	1	4	1	1	1	1	1	2	2	4	SRR27796442
SHBP347-2	ptxP3-other	A	3	1	1	2	1	4	1	1	1	1	1	2	2	4	SRR27796441
SHBP380	ptxP3-other	A	3	1	1	2	1	4	1	1	1	1	1	2	2	4	SRR27796439
SHBP381	ptxP3-other	A	3	1	1	2	1	4	1	1	1	1	1	2	2	4	SRR27796438
SHBP382	ptxP3-other	A	3	1	1	2	1	4	1	1	1	1	1	2	2	4	SRR27796437
SHBP384	ptxP3-other	A	3	1	1	2	1	4	1	1	1	1	1	2	2	4	SRR27796436
SHBP386	ptxP3-other	A	3	1	1	2	1	4	1	1	1	1	1	2	2	4	SRR27796435
SHBP391	ptxP3-other	A	3	1	1	2	1	4	1	1	1	1	1	2	2	4	SRR27796434
SHBP392	ptxP3-other	A	3	1	1	2	1	4	1	1	1	1	1	2	2	4	SRR27796433
SHBP396	ptxP3-other	A	3	1	1	2	1	4	1	1	1	1	1	2	2	4	SRR27796432
SHBP398	ptxP3-other	A	3	1	1	2	1	4	1	1	1	1	1	2	2	4	SRR27796431
SHBP399	ptxP3-other	A	3	1	1	2	1	4	1	1	1	1	1	2	2	4	SRR27796430
SHBP402	ptxP3-other	A	3	1	1	2	1	4	1	1	1	1	1	2	2	4	SRR27796428
SHBP403	ptxP3-other	A	3	1	1	2	1	4	1	1	1	1	1	2	2	4	SRR27796427
SHBP431	ptxP3-other	A	3	1	1	2	1	4	1	1	1	1	1	2	2	4	SRR27796426
SHBP456	ptxP3-other	A	3	1	1	2	1	4	1	1	1	1	1	2	2	4	SRR27796425
SHBP462	ptxP3-other	A	3	1	1	2	1	4	1	1	1	1	1	2	2	4	SRR27796424
