## Supplementary 2 for "Pertussis upsurge, age shift and vaccine escape post-COVID-19 caused by *ptxP3* macrolide-resistant *Bordetella pertussis* MT28 clone in China: a genomic epidemiology study"

### Sheet: table
Supplementary table 2: Metadata and sequencing information of Beijing and Guangdong strains.
StrainID	Geographical regions	Lineage	Year	Accession number
BJ179	Beiijing, China	ptxP3-MR-MT28	2019	SRR27796588
BJ179-2	Beiijing, China	ptxP3-other	2019	SRR27796587
BJ202	Beiijing, China	ptxP1	2019	SRR27796585
BJ209B	Beiijing, China	ptxP3-MR-MT28	2022	SRR27796584
BJ209N	Beiijing, China	ptxP3-MR-MT28	2022	SRR27796583
BJ280	Beiijing, China	ptxP1	2019	SRR27796582
BJ285	Beiijing, China	ptxP3-MR-MT28	2019	SRR27796581
BJ296	Beiijing, China	ptxP3-MR-MT28	2020	SRR27796580
SZ51	Shenzhen, Guangdong, China	ptxP3-MR-MT28	2023	SRR27796579
SZ52	Shenzhen, Guangdong, China	ptxP3-other	2023	SRR27796578
SZ53	Shenzhen, Guangdong, China	ptxP3-MR-MT28	2023	SRR27796577
